# Antiretroviral treatment-induced decrease in immune activation contributes to reduced susceptibility to tuberculosis in HIV-1-TB co-infected persons

**DOI:** 10.1101/2020.11.13.20231274

**Authors:** Katalin A. Wilkinson, Deborah Schneider-Luftman, Rachel Lai, Christopher Barrington, Nishtha Jhilmeet, David M Lowe, Gavin Kelly, Robert J Wilkinson

## Abstract

Antiretroviral treatment (ART) reduces the risk of developing active tuberculosis (TB) in HIV-1 co-infected persons. In order to understand host immune responses during ART in the context of Mycobacterium tuberculosis (Mtb) sensitization, we performed RNAseq analysis of whole blood-derived RNA from HIV-1 infected patients during the first 6 months of ART. A significant fall in RNA sequence abundance of the Hallmark IFN-alpha, IFN-gamma, IL- 6/JAK/STAT3 signaling, and inflammatory response pathway genes indicated reduced immune activation and inflammation at 6 months of ART compared to day 0. Further exploratory evaluation of 65 soluble analytes in plasma confirmed the significant decrease of inflammatory markers after 6 months of ART. Next, we evaluated 30 soluble analytes in QuantiFERON Gold in-tube (QFT) samples from the Ag stimulated and Nil tubes, during the first 6 months of ART in 30 patients. There was a significant decrease in IL-1alpha and IL-1beta (Ag-Nil) concentrations as well as MCP-1 (Nil), supporting decreased immune activation and inflammation. At the same time, IP-10 (Ag-nil) concentrations significantly increased, together with chemokine receptor-expressing CD4 T cell numbers. Our data indicate that ART-induced decrease in immune activation combined with improved antigen responsiveness may contribute to reduced susceptibility to tuberculosis in HIV-1-TB co-infected persons.
