## Supplementary Table 2 for "Antiretroviral treatment-induced decrease in immune activation contributes to reduced susceptibility to tuberculosis in HIV-1-TB co-infected persons"

### Sheet: DEG
ENSEMBL	baseMean	log2FoldChange	lfcSE	stat	pvalue	padj	Gene name
ENSG00000182010	65.8111	3.64709	0.569607	6.40282	1.52536e-10	2.77387e-06	RTKN2
ENSG00000211698	58.7024	3.68629	0.598452	6.15972	7.28756e-10	6.62622e-06	TRGV4
ENSG00000205534	152.354	3.46722	0.605062	5.73036	1.00219e-08	4.5562e-05	SMG1P2
ENSG00000156453	36.8192	3.2807	0.569775	5.75789	8.5174e-09	4.5562e-05	PCDH1
ENSG00000234431	66.0769	-4.20488	0.744329	-5.64922	1.61182e-08	5.86218e-05	AC007283.5
ENSG00000226259	49.2564	3.40173	0.636198	5.34696	8.94429e-08	0.00023236	GTF2H2B
ENSG00000152763	29.3036	3.35792	0.627453	5.35166	8.71487e-08	0.00023236	WDR78
ENSG00000259943	24.0721	3.21917	0.606401	5.30864	1.10445e-07	0.000251056	RP1-39G22.7
ENSG00000165912	23.3014	-3.9707	0.755009	-5.25914	1.4473e-07	0.000292435	PACSIN3
ENSG00000104957	312.369	1.00781	0.194549	5.18024	2.21604e-07	0.000402988	CCDC130
ENSG00000198178	26.6932	3.11308	0.610894	5.09594	3.47009e-07	0.000573668	CLEC4C
ENSG00000215375	25.4484	2.97129	0.585502	5.07478	3.87944e-07	0.000587896	MYL5
ENSG00000213901	20.968	3.03117	0.603996	5.01852	5.20708e-07	0.00072839	SLC23A3
ENSG00000239704	37.9123	2.61608	0.5247	4.98586	6.16868e-07	0.000801268	CDRT4
ENSG00000166851	89.6223	-1.56893	0.319832	-4.90547	9.32029e-07	0.00107236	PLK1
ENSG00000109265	28.511	2.85823	0.582946	4.90307	9.43512e-07	0.00107236	KIAA1211
ENSG00000116983	54.3776	2.55718	0.525843	4.86302	1.15608e-06	0.00123667	HPCAL4
ENSG00000228140	19.5266	2.7991	0.579065	4.83383	1.33928e-06	0.00128183	RP3-467K16.4
ENSG00000204764	17.0283	2.86148	0.591411	4.8384	1.30886e-06	0.00128183	RANBP17
ENSG00000227627	25.5579	3.04012	0.635499	4.78382	1.71994e-06	0.00156385	RP1-101K10.6
ENSG00000173599	27.1321	2.48956	0.525848	4.73437	2.19741e-06	0.00181636	PC
ENSG00000159905	17.3986	2.90127	0.612353	4.7379	2.15944e-06	0.00181636	ZNF221
ENSG00000184786	38.9021	2.79056	0.594657	4.69272	2.69599e-06	0.00213159	TCTE3
ENSG00000129646	31.3561	2.92592	0.626078	4.67341	2.96244e-06	0.00224466	QRICH2
ENSG00000234797	75.0817	2.39309	0.517969	4.62013	3.83498e-06	0.00278956	RPS3AP6
ENSG00000215388	73.1841	-3.19663	0.701212	-4.55872	5.14666e-06	0.00321317	ACTG1P3
ENSG00000196455	640.518	-0.885111	0.194661	-4.54693	5.44332e-06	0.00321317	PIK3R4
ENSG00000252481	36.8385	2.59149	0.570109	4.54562	5.47749e-06	0.00321317	SCARNA13
ENSG00000269983	26.6732	2.94443	0.647024	4.55072	5.34624e-06	0.00321317	RP11-497H16.9
ENSG00000260244	30.9655	2.55624	0.560673	4.55923	5.13406e-06	0.00321317	RP11-588K22.2
ENSG00000272632	17.1095	2.98157	0.650933	4.58045	4.63974e-06	0.00321317	RP11-362F19.3
ENSG00000179994	32.265	-3.5474	0.782067	-4.53593	5.73513e-06	0.00325917	SPDYE7P
ENSG00000260619	21.7892	-3.36718	0.755172	-4.45883	8.24098e-06	0.00443173	RP11-775C24.3
ENSG00000164171	25.8072	2.55006	0.572062	4.45766	8.28588e-06	0.00443173	ITGA2
ENSG00000261416	16.9496	2.79788	0.628942	4.44855	8.64526e-06	0.00449183	RP11-455F5.5
ENSG00000117308	33.9938	2.52861	0.571308	4.426	9.59978e-06	0.00484922	GALE
ENSG00000271980	31.5587	-3.4123	0.774293	-4.40699	1.04819e-05	0.00515171	CTD-2256P15.4
ENSG00000163687	12.6836	2.65524	0.603674	4.39846	1.09021e-05	0.00521724	DNASE1L3
ENSG00000152556	69.8906	-2.05561	0.468689	-4.38588	1.1552e-05	0.00522822	PFKM
ENSG00000174776	17.221	2.66977	0.609332	4.38148	1.17876e-05	0.00522822	WDR49
ENSG00000143167	65.8947	2.54404	0.579655	4.38889	1.1393e-05	0.00522822	GPA33
ENSG00000183773	23.2241	2.67813	0.620822	4.31385	1.60433e-05	0.00694639	AIFM3
ENSG00000227811	22.0133	2.57066	0.59761	4.30157	1.69589e-05	0.00717205	FAM212B-AS1
ENSG00000233452	22.8476	2.50608	0.584004	4.29121	1.77702e-05	0.00718112	STXBP5-AS1
ENSG00000004776	12.3409	3.04821	0.710244	4.29177	1.77253e-05	0.00718112	HSPB6
ENSG00000283620	24.3561	2.86246	0.669957	4.2726	1.9321e-05	0.00747559	ZNF48
ENSG00000248791	14.5948	2.62047	0.613117	4.27401	1.9199e-05	0.00747559	CTD-2165H16.3
ENSG00000237803	25.9268	2.6341	0.620604	4.24441	2.19173e-05	0.00830347	LINC00211
ENSG00000245573	13.4175	2.80065	0.660568	4.23976	2.23757e-05	0.00830414	BDNF-AS
ENSG00000187091	175.456	-1.6265	0.386774	-4.20529	2.60752e-05	0.00911881	PLCD1
ENSG00000220323	61.5902	2.80417	0.666198	4.20922	2.56258e-05	0.00911881	HIST2H2BD
ENSG00000166780	24.6841	2.55048	0.605765	4.21034	2.54986e-05	0.00911881	C16orf45
ENSG00000246090	12.506	2.81552	0.671314	4.19404	2.74032e-05	0.00940239	RP11-696N14.1
ENSG00000131188	36.0319	2.47821	0.595628	4.16066	3.17327e-05	0.0106863	PRR7
ENSG00000204219	46.187	2.44524	0.590654	4.13988	3.47482e-05	0.011489	TCEA3
ENSG00000250539	32.5928	2.48593	0.603054	4.12223	3.75224e-05	0.0121847	KRT8P33
ENSG00000240409	12.8261	-3.20352	0.78106	-4.1015	4.10478e-05	0.0127962	MTATP8P1
ENSG00000154783	25.5483	-2.81321	0.686447	-4.09822	4.16343e-05	0.0127962	FGD5
ENSG00000164172	270.051	1.11933	0.273342	4.09498	4.22201e-05	0.0127962	MOCS2
ENSG00000164512	47.289	2.0527	0.500582	4.10062	4.12045e-05	0.0127962	ANKRD55
ENSG00000101460	50.3331	-2.18596	0.534421	-4.09034	4.30748e-05	0.0128412	MAP1LC3A
ENSG00000224043	13.3824	2.46749	0.605697	4.07381	4.62499e-05	0.0131415	CCNT2-AS1
ENSG00000251034	17.7935	2.47032	0.60597	4.07663	4.56929e-05	0.0131415	RP11-582J16.4
ENSG00000092036	248.698	1.64503	0.403145	4.08048	4.49424e-05	0.0131415	HAUS4
ENSG00000233559	26.662	-3.15095	0.776414	-4.05834	4.94232e-05	0.0132171	AC016831.7
ENSG00000174177	41.7948	2.3487	0.57832	4.06125	4.88116e-05	0.0132171	CTU2
ENSG00000233093	16.4292	2.65549	0.653632	4.06267	4.85141e-05	0.0132171	LINC00892
ENSG00000162437	30.3276	2.11676	0.520989	4.06297	4.8452e-05	0.0132171	RAVER2
ENSG00000184113	38.6359	2.4368	0.602349	4.04549	5.22141e-05	0.0137611	CLDN5
ENSG00000205930	10.8977	2.53585	0.631507	4.01556	5.93045e-05	0.0151895	C21orf62-AS1
ENSG00000269911	16.1083	2.44362	0.608194	4.01783	5.87368e-05	0.0151895	RP1-172N19.5
ENSG00000166979	64.0046	2.1634	0.539807	4.00773	6.13049e-05	0.0154837	EVA1C
ENSG00000106080	23.9873	2.50052	0.624995	4.00086	6.31118e-05	0.0157218	FKBP14
ENSG00000107104	54.6698	2.14331	0.53723	3.98956	6.61956e-05	0.0162671	KANK1
ENSG00000275056	18.0963	2.45641	0.618649	3.97061	7.16893e-05	0.0173823	RP11-127I20.8
ENSG00000256139	23.9073	-3.07199	0.778151	-3.94781	7.8871e-05	0.0186328	RP11-968O1.5
ENSG00000265735	351.749	1.65926	0.420307	3.94773	7.8896e-05	0.0186328	RN7SL5P
ENSG00000279245	19.3977	-2.76348	0.703352	-3.92902	8.52929e-05	0.0193881	FAM223A
ENSG00000261269	21.177	2.62754	0.668648	3.92962	8.50788e-05	0.0193881	RP11-389C8.2
ENSG00000280387	21.1829	2.38692	0.607303	3.93036	8.48199e-05	0.0193881	RP5-1153D9.5
ENSG00000279175	23.6657	2.45441	0.628631	3.90437	9.44727e-05	0.0212097	CTA-414D7.1
ENSG00000054598	25.1833	-2.8498	0.730685	-3.90017	9.61242e-05	0.0213173	FOXC1
ENSG00000241280	13.0214	2.41252	0.620241	3.88965	0.000100389	0.021733	RP11-221J22.2
ENSG00000182983	9.66517	2.48285	0.638281	3.8899	0.000100285	0.021733	ZNF662
ENSG00000273669	28.528	2.16688	0.558693	3.87847	0.000105114	0.0224881	RP11-405M12.4
ENSG00000047617	13.8919	2.59173	0.669546	3.87089	0.000108441	0.0229302	ANO2
ENSG00000233178	33.1212	-2.6919	0.697716	-3.85817	0.000114241	0.0238372	RP11-88I18.2
ENSG00000233930	28.8	2.25126	0.583862	3.8558	0.000115352	0.0238372	KRTAP5-AS1
ENSG00000177946	51.5517	2.23808	0.583901	3.83298	0.0001266	0.0258676	CENPBD1
ENSG00000164061	67.2896	-2.39852	0.627291	-3.82361	0.000131514	0.0260326	BSN
ENSG00000214827	39.6882	1.97499	0.516932	3.82059	0.000133134	0.0260326	MTCP1
ENSG00000239911	17.4496	2.45519	0.642321	3.82237	0.000132174	0.0260326	PRKAG2-AS1
ENSG00000139173	28.348	2.25071	0.588473	3.82466	0.000130951	0.0260326	TMEM117
ENSG00000272807	24.989	2.36911	0.621932	3.80928	0.000139375	0.0269631	RP11-260M2.1
ENSG00000188801	51.8229	-2.92586	0.771469	-3.79258	0.000149089	0.0285387	ZNF322P1
ENSG00000260979	13.4647	2.48673	0.658869	3.77424	0.000160494	0.0304019	RP11-77H9.8
ENSG00000178852	84.2511	2.22925	0.591591	3.76823	0.000164409	0.0305079	EFCAB13
ENSG00000169435	13.0856	2.52211	0.669164	3.76905	0.000163871	0.0305079	RASSF6
ENSG00000229677	17.1857	2.43216	0.647384	3.7569	0.000172029	0.0309737	RP11-383F6.1
ENSG00000145428	16.0619	2.5174	0.669847	3.75817	0.000171163	0.0309737	RNF175
ENSG00000224307	12.1443	2.47274	0.657765	3.7593	0.000170388	0.0309737	RP11-344B5.2
ENSG00000227722	22.67	-2.92874	0.783814	-3.73652	0.000186583	0.0324082	RP5-1059H15.1
ENSG00000005381	105.391	-1.83887	0.492229	-3.73579	0.000187125	0.0324082	MPO
ENSG00000127831	37.0675	1.98119	0.530081	3.73752	0.000185848	0.0324082	VIL1
ENSG00000158301	13.3588	2.24628	0.600397	3.74133	0.00018305	0.0324082	GPRASP2
ENSG00000184154	12.9665	2.28401	0.611811	3.73319	0.000189071	0.0324364	LRTOMT
ENSG00000126453	61.5889	-1.63944	0.441244	-3.71549	0.000202812	0.0341494	BCL2L12
ENSG00000268895	28.6917	2.28295	0.614276	3.71649	0.000202012	0.0341494	A1BG-AS1
ENSG00000164484	48.4046	-2.21861	0.598114	-3.70934	0.000207797	0.0343964	TMEM200A
ENSG00000278434	13.0715	2.47787	0.668066	3.70902	0.000208062	0.0343964	RP11-709D24.8
ENSG00000145817	450.024	-1.26056	0.340364	-3.70355	0.000212605	0.0347476	YIPF5
ENSG00000257539	18.0757	-2.87172	0.777578	-3.69316	0.000221488	0.0347476	HSPA8P14
ENSG00000065328	118.972	-1.62764	0.441373	-3.68767	0.000226321	0.0347476	MCM10
ENSG00000273486	15.4641	2.13316	0.578646	3.68647	0.000227383	0.0347476	RP11-731C17.2
ENSG00000165617	31.0974	2.17388	0.589392	3.68835	0.000225714	0.0347476	DACT1
ENSG00000270898	20.1963	2.56427	0.694824	3.69053	0.000223785	0.0347476	GPR75-ASB3
ENSG00000272870	14.1932	2.56746	0.69518	3.69323	0.000221424	0.0347476	RP11-798M19.6
ENSG00000231793	12.9505	2.42128	0.655585	3.69331	0.000221355	0.0347476	DOC2GP
ENSG00000147488	8.27825	2.38979	0.646302	3.69763	0.000217619	0.0347476	ST18
ENSG00000261253	21.3489	1.98424	0.538803	3.68268	0.000230798	0.0349755	AC137932.6
ENSG00000166165	36.2005	2.12881	0.578546	3.67959	0.000233607	0.0351086	CKB
ENSG00000141198	17.1217	2.50475	0.683256	3.66591	0.000246465	0.0367375	TOM1L1
ENSG00000271270	14.7523	2.19478	0.599443	3.66137	0.000250875	0.0370907	TMCC1-AS1
ENSG00000178146	37.9457	-2.41867	0.662915	-3.64853	0.00026374	0.0383689	RP1-232L22__B.1
ENSG00000166405	71.6159	2.2781	0.624066	3.65042	0.000261812	0.0383689	RIC3
ENSG00000187720	34.2876	-2.83752	0.779028	-3.64238	0.000270128	0.0384743	THSD4
ENSG00000281325	13.2444	2.29178	0.629658	3.63973	0.000272927	0.0384743	AC016549.1
ENSG00000267279	11.9272	2.41715	0.664015	3.6402	0.00027243	0.0384743	RP11-879F14.2
ENSG00000263740	1412.85	1.67178	0.458772	3.64403	0.000268399	0.0384743	RN7SL4P
ENSG00000260398	14.7808	2.25445	0.620064	3.63583	0.000277089	0.0387604	RP11-594N15.3
ENSG00000279799	8.8703	2.37727	0.654254	3.63355	0.000279545	0.0388056	AC006077.3
ENSG00000115844	24.4684	-2.74826	0.758297	-3.62425	0.000289802	0.0399247	DLX2
ENSG00000162825	49.3106	1.99209	0.550431	3.61914	0.000295585	0.0401135	NBPF20
ENSG00000183837	38.2529	2.53194	0.699236	3.621	0.000293461	0.0401135	PNMA3
ENSG00000156239	67.3991	1.76402	0.48881	3.60879	0.000307626	0.0414383	N6AMT1
ENSG00000223459	23.68	-2.42241	0.672685	-3.6011	0.000316873	0.0418291	TCAF1P1
ENSG00000084693	145.608	-1.27866	0.355119	-3.60065	0.000317426	0.0418291	AGBL5
ENSG00000170293	32.6206	2.25889	0.627357	3.60065	0.000317427	0.0418291	CMTM8
ENSG00000250130	48.4858	-2.41742	0.673072	-3.59162	0.000328633	0.0426871	RP11-616K22.1
ENSG00000270504	12.2735	2.42595	0.675448	3.59162	0.000328628	0.0426871	RP11-420L9.5
ENSG00000135862	104.161	-1.69206	0.472204	-3.58333	0.000339239	0.0437318	LAMC1
ENSG00000220842	1014.5	1.5687	0.437986	3.58161	0.000341485	0.0437318	RP11-572P18.1
ENSG00000182774	9654.19	0.841658	0.235469	3.57439	0.000351049	0.0446421	RPS17
ENSG00000100346	91.9288	1.76307	0.494088	3.56833	0.000359264	0.0453695	CACNA1I
ENSG00000145331	39.5796	2.09301	0.587265	3.564	0.000365248	0.0458071	TRMT10A
ENSG00000072682	5.73109	2.41542	0.679181	3.55637	0.00037602	0.0468352	P4HA2
ENSG00000144642	11.0713	2.39387	0.675209	3.54537	0.000392062	0.0478499	RBMS3
ENSG00000237702	25.2204	2.15584	0.607915	3.54628	0.000390713	0.0478499	TRBV3-1
ENSG00000272688	23.1069	2.23579	0.630442	3.54638	0.000390558	0.0478499	RP13-270P17.3
ENSG00000264739	21.5329	2.20472	0.623176	3.53788	0.000403356	0.0485763	RP11-138I1.2
ENSG00000185100	10.154	2.32879	0.658034	3.53902	0.000401617	0.0485763	ADSSL1
ENSG00000261428	17.7324	2.38842	0.675479	3.5359	0.000406396	0.0486204	RP11-16P6.1
ENSG00000255819	700.076	-2.06527	0.584939	-3.53074	0.000414398	0.0490392	KLRC4-KLRK1
ENSG00000218510	47.0207	1.92273	0.544657	3.53017	0.000415289	0.0490392	LINC00339
